# Multi-omics of sorafenib responsiveness in HCC patients

**DOI:** 10.1101/2025.07.15.25331324

**Authors:** Eva Dazert, Tujana Boldanova, Charlotte KY Ng, Marco Colombi, Stefan Wieland, George Rosenberger, Francesco Marass, Salvatore Piscuoglio, Niko Beerenwinkel, Luigi Terracciano, Markus Heim, Michael N. Hall

**Affiliations:** Biozentrum, University of Basel; Basel, Switzerland; Department of Biomedicine, University Hospital Basel; Basel, Switzerland; Department of Gastroenterology and Hepatology, University Hospital Basel; Basel, Switzerland; Department for BioMedical Research (DBMR), University of Bern; Bern, Switzerland; Institute of Molecular Genetics and Pathology, University Hospital Basel; Basel, Switzerland; SIB Swiss Institute of Bioinformatics; Lausanne, Switzerland; Department of Biosystems Science and Engineering, ETH Zürich; Basel, Switzerland; SIB Swiss Institute of Bioinformatics; Basel, Switzerland; Department of Pathology, Humanitas Clinical and Research Center, IRCCS; Milan, Italy; Humanitas University, Department of Biomedical Sciences; Milan, Italy

**Author notes:** The authors declare no financial conflict of interest.

## Abstract

Tumor response rates to targeted therapy are generally low. This poses an urgent medical need to identify molecular mechanisms determining responsiveness to inform therapy. We describe the first longitudinal deepscale multi-omic analysis (genomics, transcriptomics, proteomics and phosphoproteomics) of tumor biopsies from eight hepatocellular carcinoma (HCC) patients treated with the targeted kinase inhibitor sorafenib. Three patients were sorafenib responders and five were nonresponders. Resistance did not correlate with a single mutated gene but with genomic instability, especially gain of Chr1q. The patients clustered by therapy response, based on proteomics and phosphoproteomics. Nonresponder tumors showed increased EMT, glycogen storage, splicing and ribosome biogenesis, and decreased carbohydrate and drug metabolism. Resistance also correlated with deregulated phosphorylation of AMPK and NOTCH pathway components. Our data suggest a correlation between dedifferentiation and resistance not evident based on classical clinical staging. We propose potential novel biomarkers to identify and drug combinations to treat sorafenib resistant patients.

**STATEMENT OF SIGNIFICANCE:** We provide potential mechanisms of responsiveness to cancer therapy by deep-scale multi-omic analysis of longitudinal tumor biopsies from eight hepatocellular carcinoma (HCC) patients treated with sorafenib.
