## Supplementary Data File S1 for "Multi-omics of sorafenib responsiveness in HCC patients"

### Sheet: Tabelle1
FIGURE	PANEL	OMICS TYPE	Analysis	Z-score (+/-)
S2	A	RNA	Main Biopsies TU only z-scored	3
S2	D	PROT	Main Biopsies TU only z-scored	3
S2	E	pPROT	Main Biopsies TU only z-scored	3
S2	F	PROT	Main Biopsies NT only z-scored	2
S3	B	PROT	TOP 50 PRE only (LFC) z-scored	2
S3	D	PROT	TOP 50 ON only (LFC) z-scored	3
S4	C	PROT	TOP 50 OVERALL LFC z-scored	3
S5	C	pPROT	TOP 50 OVERALL LFC z-scored	3
S6	A	pPROT	TOP 50 PRE only (LFC) z-scored	3
S6	C	pPROT	TOP 50 ON only (LFC) z-scored	3
