## Supplementary Table S1 for "Multi-omics of sorafenib responsiveness in HCC patients"

### Sheet: Sheet1
Patient Number by therapy response	Therapy response	Chronological Patient Number (Code for PRIDE Server for mass spectrometry data)	Combined biopsy code	Patient/biopsy analysis	Gender	Age at diagnosis	Biopsy ID	Treatment	Treatment Timepoint	Biopsy location	Duration between each biopsy timepoint (days)	Tissue type	Edmondson grade	Hoshida molecular subtyping	Biopsy has SNV data & passed QC	Biopsy has CNA data & passed QC	Biopsy has RNA data & passed QC	Biopsy has proteome data & passed QC	Biopsy has p-proteome data & passed QC	Diagnosis 1	Diagnosis 2	Diagnosis 3	Number of tumors	Multinodular	Diameter of tumor (mm)	Macrovascular invasion	AFP level (IU/ml)	Metastasis	Treatments obtained	Targeted therapy	Treatment duration (days)	Treatment duration (weeks)	Survival post treatment start (days)	Survival post treatment start (weeks)
NR1	NR	PAT1	PAT1_NR_T1_NT	All patients / All biopsies (Training patient)	m	60-69	B800a		PRE			Non-Tumor-Liver			TRUE	TRUE	TRUE	FALSE	FALSE	Alcoholic liver disease (ALD)	Cirrhosis			yes	25	no	29.6	no	Sorafenib	Sorafenib	63	9	142	20
NR1	NR	PAT1	PAT1_NR_T1_TU1	All patients / All biopsies (Training patient)			B800b		PRE	N/A		Tumor	2	S3	TRUE	TRUE	TRUE	FALSE	FALSE	Hepatocellular Carcinoma (HCC)						yes		no
NR1	NR	PAT1	PAT1_NR_T2_NT	All patients / All biopsies (Training patient)			B881a	S	ON		101	Non-Tumor-Liver			TRUE	TRUE	TRUE	FALSE	FALSE	Alcoholic liver disease (ALD)	Cirrhosis
NR1	NR	PAT1	PAT1_NR_T2_TU2	All patients / All biopsies (Training patient)			B881b	S	ON	Seg 7	101	Tumor	2	S3	TRUE	TRUE	TRUE	FALSE	FALSE	Hepatocellular Carcinoma (HCC)
NR2	NR	PAT2	PAT2_NR_T2_NT	All patients / All biopsies (Training patient)	f	50-59	C035a	S	ON			Non-Tumor-Liver			TRUE	TRUE	TRUE	FALSE	FALSE	Cirrhosis	Hepatitis C	Alcoholic liver disease (ALD)	1		18	no	4.7	no	Resection	Sorafenib	154	22	577	82
NR2	NR	PAT2	PAT2_NR_T2_TU	All patients / All biopsies (Training patient)			C035b	S	ON	Left Liver Lobe		Tumor	3	S3	TRUE	TRUE	TRUE	FALSE	FALSE	Hepatocellular Carcinoma (HCC)	Cirrhosis	Hepatitis C				no		yes	Sorafenib
NR3	NR	PAT4	PAT4_NR_T1_NT	Main patient / Main biopsy	m	60-69	C510		PRE			Non-Tumor-Liver			TRUE	TRUE	TRUE	TRUE	TRUE	Alcoholic liver disease (ALD)	Cirrhosis			yes	80	yes	4352.5	no	Sorafenib	Sorafenib	107 (10 days break)	15	146	20
NR3	NR	PAT4	PAT4_NR_T1_TU1	Main patient / Main biopsy			C511		PRE	Seg 5		Tumor	3	S2	TRUE	TRUE	TRUE	TRUE	TRUE	Hepatocellular Carcinoma (HCC)
NR3	NR	PAT4	PAT4_NR_T1_TU2	Main patient / Main biopsy			C512		PRE	Seg 8		Tumor	3	S2	TRUE	TRUE	TRUE	TRUE	TRUE	Hepatocellular Carcinoma (HCC)
NR3	NR	PAT4	PAT4_NR_T1_MET				C513		PRE	Portal Vein		Tumor (Metastasis)	3	S2	TRUE	TRUE	TRUE	TRUE	TRUE	Hepatocellular Carcinoma (HCC)
NR3	NR	PAT4	PAT4_NR_T2_NT	Main patient			C534	S	ON		28	Non-Tumor-Liver			TRUE	TRUE	TRUE	TRUE	TRUE	Alcoholic liver disease (ALD)	Cirrhosis
NR3	NR	PAT4	PAT4_NR_T2_TU1	Main patient			C535	S	ON	Seg 5	28	Tumor	3	S2	TRUE	TRUE	TRUE	TRUE	TRUE	Hepatocellular Carcinoma (HCC)
NR3	NR	PAT4	PAT4_NR_T2_TU2	Main patient			C536	S	ON	Seg 8	28	Tumor	3	S2	TRUE	TRUE	TRUE	TRUE	TRUE	Hepatocellular Carcinoma (HCC)
NR3	NR	PAT4	PAT4_NR_T3_NT	Main patient / Main biopsy			C586	S	ON		56	Non-Tumor-Liver			TRUE	TRUE	TRUE	TRUE	TRUE	Alcoholic liver disease (ALD)	Cirrhosis
NR3	NR	PAT4	PAT4_NR_T3_TU1	Main patient / Main biopsy			C587	S	ON	Seg 5	56	Tumor	3	S2	TRUE	TRUE	TRUE	TRUE	TRUE	Hepatocellular Carcinoma (HCC)
NR3	NR	PAT4	PAT4_NR_T3_TU2	Main patient / Main biopsy			C588	S	ON	Seg 8	56	Tumor	3	S2	FALSE	FALSE	TRUE	TRUE	TRUE	Hepatocellular Carcinoma (HCC)
NR3	NR	PAT4	PAT4_NR_T3_MET				C589	S	ON	Portal Vein	56	Tumor (Metastasis)	3	S2	TRUE	TRUE	TRUE	TRUE	TRUE	Hepatocellular Carcinoma (HCC)
NR3	NR	PAT4	PAT4_NR_T4_NT	Main patient			C639		POST		57	Non-Tumor-Liver			FALSE	FALSE	TRUE	TRUE	TRUE	Alcoholic liver disease (ALD)	Non-alcoholic liver disease (NAFLD)	Cirrhosis
NR3	NR	PAT4	PAT4_NR_T4_TU1	Main patient			C640		POST	Seg 5	57	Tumor	3	S2	TRUE	TRUE	TRUE	TRUE	TRUE	Hepatocellular Carcinoma (HCC)
NR4	NR	PAT5	PAT5_NR_T1_NT	Main patient / Main biopsy	f	70-79	C950		PRE	Right Liver Lobe		Non-Tumor-Liver			TRUE	TRUE	TRUE	TRUE	TRUE	Cirrhosis	Alcoholic liver disease (ALD)		2		60	no	1745	yes	Sorafenib	Sorafenib	66	9	86	12
NR4	NR	PAT5	PAT5_NR_T1_TU	Main patient / Main biopsy			C951		PRE	Left Liver Lobe		Tumor	3	S2	TRUE	TRUE	TRUE	TRUE	TRUE	Hepatocellular Carcinoma (HCC)
NR4	NR	PAT5	PAT5_NR_T2_NT	Main patient / Main biopsy			D019	S	ON	Right Liver Lobe	57	Non-Tumor-Liver			TRUE	TRUE	TRUE	TRUE	TRUE	Cirrhosis
NR4	NR	PAT5	PAT5_NR_T2_TU	Main patient / Main biopsy			D020	S	ON	Left Liver Lobe	57	Tumor	3	S2	TRUE	TRUE	TRUE	TRUE	TRUE	Hepatocellular Carcinoma (HCC)
NR5	NR	PAT6	PAT6_NR_T1_NT	Main patient / Main biopsy	m	50-59	C957		PRE			Non-Tumor-Liver			TRUE	TRUE	TRUE	TRUE	TRUE	Hepatitis C			2		32	yes	228.3	no	Sorafenib	Sorafenib	104	14	104	14
NR5	NR	PAT6	PAT6_NR_T1_MET				C958		PRE	Right Portal Vein		Tumor (Metastasis)	3	S2	TRUE	FALSE	TRUE	TRUE	TRUE	Hepatocellular Carcinoma (HCC)
NR5	NR	PAT6	PAT6_NR_T1_TU1	Main patient / Main biopsy			C965		PRE	Seg 7		Tumor	3	S2	TRUE	TRUE	TRUE	TRUE	TRUE	Hepatocellular Carcinoma (HCC)
NR5	NR	PAT6	PAT6_NR_T2_TU1.1	Main patient / Main biopsy			C992	S	ON	Lesion 1	32	Tumor	3	S1	TRUE	TRUE	TRUE	TRUE	TRUE	Hepatocellular Carcinoma (HCC)
NR5	NR	PAT6	PAT6_NR_T2_TU1.2	Main patient / Main biopsy			C993	S	ON	Lesion 2	32	Tumor	3	S2	TRUE	TRUE	TRUE	TRUE	TRUE	Hepatocellular Carcinoma (HCC)
R1	R	PAT3	PAT3_R_T1_NT	Main patient / Main biopsy	m	60-69	B498a		PRE			Non-Tumor-Liver			TRUE	TRUE	TRUE	TRUE	TRUE	Hepatitis C				yes	50	yes	566.4	no	Sorafenib	Sorafenib	1109	158	1109	158
R1	R	PAT3	PAT3_R_T1_TU1	Main patient / Main biopsy			B498b		PRE	Seg 7		Tumor	3	S3	TRUE	TRUE	TRUE	TRUE	TRUE	Hepatocellular Carcinoma (HCC)
R1	R	PAT3	PAT3_R_T2_NT	Main patient			B703a	S	ON		357	Non-Tumor-Liver			TRUE	TRUE	TRUE	TRUE	TRUE	Hepatitis C	Alcoholic liver disease (ALD)
R1	R	PAT3	PAT3_R_T2_TU2	Main patient			B703b	S	ON	Seg 2	357	Tumor	2	S3	TRUE	TRUE	TRUE	TRUE	TRUE	Hepatocellular Carcinoma (HCC)
R1	R	PAT3	PAT3_R_T3_NT	Main patient / Main biopsy			B874a	S	ON		231	Non-Tumor-Liver			FALSE	FALSE	TRUE	TRUE	TRUE	Hepatitis C	Alcoholic liver disease (ALD)
R1	R	PAT3	PAT3_R_T3_TU2.1	Main patient / Main biopsy			B874b	S	ON	Seg 2	231	Tumor	3	S3	FALSE	FALSE	TRUE	TRUE	TRUE	Hepatocellular Carcinoma (HCC)
R1	R	PAT3	PAT3_R_T3_TU2.2	Main patient / Main biopsy			B874c	S	ON	Seg 2	231	Tumor	2	S3	FALSE	FALSE	TRUE	TRUE	TRUE	Hepatocellular Carcinoma (HCC)
R2	R	PAT7	PAT7_R_T1_NT	Main patient / Main biopsy	m	70-79	C936		PRE			Non-Tumor-Liver			TRUE	TRUE	TRUE	TRUE	TRUE	Hepatitis B	Cirrhosis			yes	27	no	701.1	no	Tenofovir	Sorafenib	281	40	1966 (censored on 21/09/21)	280 (censored on 21/09/21)
R2	R	PAT7	PAT7_R_T1_TU	Main patient / Main biopsy			C937		PRE	Seg 7		Tumor	2	S2	TRUE	FALSE	TRUE	TRUE	TRUE	Hepatocellular Carcinoma (HCC)									Sorafenib
R2	R	PAT7	PAT7_R_T2_NT	Main patient / Main biopsy			C976	S	ON		33	Non-Tumor-Liver			TRUE	TRUE	TRUE	TRUE	TRUE	Hepatitis B									Selective Internal Radiotherapy (SIRT)
R2	R	PAT7	PAT7_R_T2_TU	Main patient / Main biopsy			C977	S	ON	Seg 7	33	Tumor	3	S1	TRUE	TRUE	TRUE	TRUE	TRUE	Hepatocellular Carcinoma (HCC)
R3	R	PAT8	PAT8_R_T1_NT	Main patient / Main biopsy	m	70-79	C987		PRE			Non-Tumor-Liver			TRUE	TRUE	TRUE	TRUE	TRUE	Alcoholic liver disease (ALD)	Cirrhosis			yes	27	no	48.1	yes	Sorafenib	Sorafenib	400	57	531	75
R3	R	PAT8	PAT8_R_T1_TU1	Main patient / Main biopsy			C988		PRE	Seg 5		Tumor	2	S3	TRUE	TRUE	TRUE	TRUE	TRUE	Hepatocellular Carcinoma (HCC)				yes	97	yes	397	no	Nivolumab	Nivolumab	86	12
R3	R	PAT8	PAT8_R_T2_NT	Main patient / Main biopsy			D007	S	ON		14	Non-Tumor-Liver			TRUE	TRUE	TRUE	TRUE	TRUE	Alcoholic liver disease (ALD)	Cirrhosis			yes	91	yes	1107	no
R3	R	PAT8	PAT8_R_T2_TU1	Main patient / Main biopsy			D008	S	ON	Seg 5	14	Tumor	2	S3	TRUE	TRUE	TRUE	TRUE	TRUE	Hepatocellular Carcinoma (HCC)
R3	R	PAT8	PAT8_R_T3_NT	Main patient			D328	S	ON		350	Non-Tumor-Liver			TRUE	TRUE	TRUE	TRUE	TRUE	Alcoholic liver disease (ALD)	Cirrhosis
R3	R	PAT8	PAT8_R_T3_TU1	Main patient			D329	S	ON		350	Tumor	N/A	N/A	FALSE	FALSE	FALSE	TRUE	TRUE	Hepatocellular Carcinoma (HCC)
R3	R	PAT8	PAT8_R_T3_TU2	Main patient			D330	S	ON	Seg 8	350	Tumor	3	S3	TRUE	FALSE	TRUE	TRUE	TRUE	Hepatocellular Carcinoma (HCC)
R3	R	PAT8	PAT8_R_T4_NT	Main patient			D446	N	POST	Left Liver Lobe	122	Non-Tumor-Liver			TRUE	TRUE	TRUE	TRUE	TRUE	Alcoholic steatohepatitis (ASH)	Cirrhosis
R3	R	PAT8	PAT8_R_T4_TU3	Main patient			D448	N	POST	Seg 7	122	Tumor	3	S1	TRUE	TRUE	TRUE	TRUE	TRUE	Hepatocellular Carcinoma (HCC)
